# The impact of early public health interventions on SARS-CoV-2 transmission and evolution

**DOI:** 10.1101/2020.11.18.20233767

**Authors:** Sebastian Duchene, Leo Featherstone, Birgitte Freiesleben de Blasio, Edward C. Holmes, Jon Bohlin, John H.-O. Pettersson

**Affiliations:** Department of Microbiology and Immunology, The University of Melbourne at The Peter Doherty Institute for Infection and Immunity, Melbourne, Victoria, Australia; Department of Methods Development and Analytics, Division of Infectious Disease Control and Environmental Health, Norwegian Institute of Public Health, Oslo, Norway; Department of Biostatistics, Oslo Centre for Biostatistics and Epidemiology, Institute of Basic Medical Sciences, University of Oslo, Norway; Marie Bashir Institute for Infectious Diseases and Biosecurity, School of Life and Environmental Sciences and School of Medical Sciences, the University of Sydney, Sydney, New South Wales 2006, Australia; Zoonosis Science Center, Department of Medical Biochemistry and Microbiology, University of Uppsala, SE-751 23 Uppsala, Sweden

**Keywords:** SARS-CoV-2, Nordic, transmission chain modelling, virus exportation

## Abstract

**Background:** Many countries have attempted to mitigate and control COVID-19 through the implementation of non-pharmaceutical interventions, particularly with the aim of reducing population movement and contact. However, it remains unclear how the different control strategies impacted the local phylodynamics of the causative SARS-CoV-2 virus.

**Aim:** To assess the duration of chains of virus transmission within individual countries and the extent to which countries export viruses to their geographic neighbours.

**Methods:** To address core questions in genomic epidemiology and public health we analysed complete SARS-CoV-2 genomes to infer the relative frequencies of virus importation and exportation, as well as virus transmission dynamics, within countries of northern Europe. To this end, we examined virus evolution and phylodynamics in Denmark, Finland, Iceland, Norway and Sweden during the first year of the pandemic.

**Results:** The Nordic countries differed markedly in the invasiveness of control strategies implemented. In particular, Sweden did not initially employ any strict population movement limitations and experienced markedly different transmission chain dynamics, which were more numerous and tended to have more cases, a set of features that increased with time during the first eight months of 2020.

**Conclusion:** Together with Denmark, Sweden was also characterised as a net exporter of SARS-CoV-2. Hence, Sweden effectively constituted an epidemiological and evolutionary ‘refugia’ that enabled the virus to maintain active transmission and spread to other geographic localities. In sum, our analysis reveals the utility of genomic surveillance where active transmission chain monitoring is a key metric.
