## Supplementary table S2 for "The impact of early public health interventions on SARS-CoV-2 transmission and evolution"

### Sheet: Blad1
	Supplementary Table S2. Summary table of mitigation responses taken by the Nordic countries until 2021-03-25 according to the European Centre for Disease Control.
	This supplementary material is hosted by Eurosurveillance as supporting information alongside the article “the impact of early public health interventions on SARS-CoV-2
	transmission and evolution”, on behalf of the authors, who remain responsible for the accuracy and appropriateness of the content. The same standards for ethics,
	copyright, attributions and permissions as for the article apply. Supplements are not edited by Eurosurveillance and the journal is not responsible for the
	maintenance of any links or email addresses provided therein.
		Denmark		Finland		Iceland		Norway		Sweden
	Response measure	date_start	date_end	date_start	date_end	date_start	date_end	date_start	date_end	date_start	date_end	Response measure definition
	ClosDaycare	2020-03-16	2020-04-15	…	…	…	…	2020-03-12	2020-04-20	…	…	Closure of educational institutions: daycare or nursery.
	ClosPrim 1	2020-03-16	2020-04-15	2020-03-18	2020-05-14	…	…	2020-03-12	2020-04-26	…	…	Closure of educational institutions: primary schools.
	ClosPrim 2	2020-12-21	2021-01-03	…	…	…	…	…	…	…	…	Closure of educational institutions: primary schools.
	ClosPrim 3	2021-01-05	2021-02-07	…	…	…	…	…	…	…	…	Closure of educational institutions: primary schools.
	ClosSec 1	2020-03-16	2020-05-18	2020-03-18	2020-08-04	2020-03-16	2020-05-04	2020-03-12	2020-05-11	2020-03-18	2020-06-15	Closure of educational institutions: secondary schools.
	ClosSec 2	2020-12-16	2021-02-28	…	…	…	…	…	…	2020-12-07	NA	Closure of educational institutions: secondary schools.
	ClosSecPartial	…	…	…	…	…	…	2021-01-04	2021-01-17	2020-11-23	2020-12-06	Closure of educational institutions: secondary schools.
	ClosHigh 1	2020-03-16	2020-07-31	2020-03-18	2020-08-04	2020-03-16	2020-05-04	2020-03-12	2020-06-14	2020-03-18	2020-06-15	Closure of educational institutions: higher education.
	ClosHigh 2	2020-12-16	2021-02-28	…	…	…	…	2021-01-04	2021-02-18	…	…	Closure of educational institutions: higher education.
	ClosHighPartial 1	…	…	…	…	…	…	2020-11-09	2021-01-03	…	…	Closure of educational institutions: higher education.
	ClosHighPartial 2	…	…	…	…	…	…	2021-02-19	NA	…	…	Closure of educational institutions: higher education.
	ClosPubAny 1	2020-04-28	2020-05-17	2020-03-18	2020-05-31	2020-03-16	2020-05-03	2020-03-12	2020-05-31	…	…	Closure of public spaces of any kind (including restaurants, entertainment venues, non-essential shops, partial or full closure of public transport, gyms and sport centers, etc).
	ClosPubAny 2	2020-12-16	NA	…	…	…	…	…	…	…	…	Closure of public spaces of any kind (including restaurants, entertainment venues, non-essential shops, partial or full closure of public transport, gyms and sport centers, etc).
	ClosPubAnyPartial 1	2020-03-11	2020-04-27	2020-06-01	NA	2020-05-04	2020-06-15	2020-06-01	NA	2020-07-01	NA	Partial closure of public spaces of any kind (including restaurants, entertainment venues, non-essential shops, partial or full closure of public transport, gyms and sport centers, etc).
	ClosPubAnyPartial 2	2020-05-18	2020-12-15	…	…	2020-08-31	NA	…	…	…	…	Partial closure of public spaces of any kind (including restaurants, entertainment venues, non-essential shops, partial or full closure of public transport, gyms and sport centers, etc).
	BanOnAllEvents	2020-10-26	NA	…	…	…	…	2020-03-12	2020-05-06	2020-06-14	NA	Interventions are in place to limit all indoor/outdoor mass/public gatherings
	IndoorOver50 1	2020-03-18	2020-06-14	2020-03-18	2020-07-31	2020-03-24	2020-05-25	2020-05-07	2020-06-14	2020-03-28	2020-06-13	Interventions are in place to limit indoor mass/public gatherings of over 50 participants
	IndoorOver50 2	…	…	2020-10-15	NA	2021-02-24	NA	…	…	…	…	Interventions are in place to limit indoor mass/public gatherings of over 50 participants
	IndoorOver100 1	…	…	…	…	2020-03-16	2020-03-23	2021-02-19	NA	…	…	Interventions are in place to limit indoor mass/public gatherings of over 100 participants
	IndoorOver100 2	…	…	…	…	2020-07-31	2020-09-09	…	…	…	…	Interventions are in place to limit indoor mass/public gatherings of over100 participants
	IndoorOver500 1	2020-06-15	2020-08-31	2020-03-12	2020-03-17	2020-05-26	2020-07-30	2020-06-15	2021-02-18	2020-03-12	2020-03-27	Interventions are in place to limit indoor mass/public gatherings of over 500 participants
	IndoorOver500 2	…	…	2020-08-01	2020-10-14	2020-09-10	2020-10-03	…	…	…	…	Interventions are in place to limit indoor mass/public gatherings of over 500 participants
	OutdoorOver50 1	…	…	2020-03-18	2020-07-01	2020-03-24	2020-05-25	2020-05-07	2020-06-14	2020-03-29	2020-06-13	Interventions are in place to limit outdoormass/public gatherings of over 50 participants
	OutdoorOver50 2	…	…	2020-10-15	NA	2020-10-04	2021-02-23	…	…	…	…	Interventions are in place to limit outdoormass/public gatherings of over 50 participants
	OutdoorOver100 1	2020-09-05	2020-10-25	…	…	2020-03-16	2020-03-23	…	…	…	…	Interventions are in place to limit outdoor mass/public gatherings of over 100participants
	OutdoorOver100 2	…	…	…	…	2020-07-31	2020-09-07	…	…	…	…	Interventions are in place to limit outdoor mass/public gatherings of over 100participants
	OutdoorOver1000	2020-06-15	2020-09-04	…	…	…	…	…	…	…	…	Interventions are in place to limit outdoor mass/public gatherings of over 1000participants
	OutdoorOver500 1	2020-04-21	2020-06-14	2020-03-12	2020-03-17	2020-05-26	2020-07-30	2020-06-15	NA	…	…	Interventions are in place to limit outdoormass/public gatherings of over 500participants
	OutdoorOver500 2	…	…	2020-07-02	2020-10-14	2020-09-08	2020-10-03	…	…	…	…	Interventions are in place to limit outdoormass/public gatherings of over 500participants
	OutdoorOver500 3	…	…	…	…	2021-02-24	NA	…	…	…	…	Interventions are in place to limit outdoormass/public gatherings of over 500participants
	MassGather50 1	2020-03-18	2020-06-14	2020-03-18	2020-06-30	2020-03-24	2020-05-25	2020-03-12	2020-06-14	2020-03-28	NA	Interventions are in place to limit mass/public gatherings up to 50 participants
	MassGather50 2	2020-10-26	NA	…	…	2020-10-04	NA	…	…	…	…	Interventions are in place to limit mass/public gatherings up to 50 participants
	MassGather50Partial 1	…	…	2020-07-01	2020-07-31	…	…	…	…	…	…	Interventions are in place to limit mass/public gatherings up to 50 participants - partly relaxed
	MassGather50Partial 2	…	…	2020-10-15	NA	…	…	…	…	…	…	Interventions are in place to limit mass/public gatherings up to 50 participants - partly relaxed
	MassGatherAll 1	2020-03-18	2020-06-14	2020-03-12	2020-06-30	2020-03-16	2020-05-24	2020-03-12	2020-06-14	2020-03-12	NA	Interventions are in place to limit mass/public gatherings (any interventions on mass gatherings up to 1000 participants included)
	MassGatherAll 2	…	…	…	…	2020-10-04	NA	2020-10-12	NA	…	…	Interventions are in place to limit mass/public gatherings (any interventions on mass gatherings up to 1000 participants included)
	MassGatherAllPartial	2020-06-15	NA	2020-07-01	NA	2020-05-25	2020-10-03	2020-06-15	2020-10-11	…	…	Interventions are in place to limit mass/public gatherings (any interventions on mass gatherings up to 1000 participants included) - partial
	EntertainmentVenues 1	2020-03-18	2020-06-08	2020-03-18	2020-05-31	2020-03-16	2020-05-03	2020-03-12	2020-05-31	…	…	Closure of entertainment venues
	EntertainmentVenues 2	2020-12-16	NA	…	…	2020-11-01	2020-12-09	…	…	…	…	Closure of entertainment venues
	EntertainmentVenuesPartial 1	…	…	2020-06-01	NA	2020-05-04	2020-05-25	2020-06-01	2021-01-03	…	…	Closure of entertainment venues - partial
	EntertainmentVenuesPartial 2	…	…	…	…	2020-08-31	2020-10-31	…	…	…	…	Closure of entertainment venues - partial
	EntertainmentVenuesPartial 3	…	…	…	…	2020-12-10	NA	…	…	…	…	Closure of entertainment venues - partial
	GymsSportsCentres 1	2020-03-18	2020-06-08	2020-03-18	2020-06-01	2020-03-16	2020-05-17	2020-03-12	2020-05-14	…	…	Closure of gyms/sports centres
	GymsSportsCentres 2	2020-12-16	NA	…	…	…	…	2021-01-03	2021-01-17	…	…	Closure of gyms/sports centres
	GymsSportsCentresPartial 1	…	…	…	…	2020-05-18	2020-06-15	2021-01-18	NA	…	…	Closure of gyms/sports centres - partial
	GymsSportsCentresPartial 2	…	…	…	…	2020-10-20	NA	…	…			Closure of gyms/sports centres - partial
	NonEssentialShops 1	2020-04-28	2020-05-10	…	…	…	…	…	…	…	…	Closures of non-essential shops
	NonEssentialShops 2	2020-12-16	2021-02-28	…	…	…	…	…	…	…	…	Closures of non-essential shops
	NonEssentialShopsPartial	2020-03-11	2020-04-27	…	…	…	…	…	…	…	…	Closures of non-essential shops - partial
	PlaceOfWorship	2020-03-18	2020-05-18	…	…	…	…	…	…	…	…	Closure of places of worship
	PrivateGatheringRestrictions 1	2020-03-18	2020-06-14	…	…	2020-10-04	2021-02-23	2020-06-02	NA	2020-11-30	NA	Restrictions on private gatherings
	PrivateGatheringRestrictions 2	2020-10-26	NA	…	…	…	…	…	…	…	…	Restrictions on private gatherings
	RestaurantsCafes 1	2020-03-18	2020-05-17	2020-03-18	2020-05-31	2020-03-16	2020-05-25	2020-03-12	2020-05-31	…	…	Closure of restaurants and cafes/bars
	RestaurantsCafes 2	2020-12-16	NA	2021-03-08	2021-03-08	…	…	…	…	…	…	Closure of restaurants and cafes/bars
	RestaurantsCafesPartial 1	2020-05-18	2020-12-15	2020-06-01	2020-07-13	2020-10-31	NA	2020-06-01	NA	2020-07-01	NA	Closure of restaurants and cafes/bars–partially relaxed measure
	RestaurantsCafesPartial 2	…	…	2020-10-01	2021-03-07	…	…	…	…	…	…	Closure of restaurants and cafes/bars–partially relaxed measure
	RestaurantsCafesPartial 3	…	…	2021-03-09	NA	…	…	…	…	…	…	Closure of restaurants and cafes/bars–partially relaxed measure
	SocialCircle	2021-01-06	2021-02-28	…	…	…	…	…	…	…	…	Social circle/bubble to limit social contacts e.g. to limited number of households
	MasksMandatoryClosedSpaces	2020-08-22	NA	…	…	…	…	…	…	…	…	Protective mask use in closedpublic spaces/transport on mandatory basis (enforced by law)
	MasksMandatoryAllSpacesPartial	…	…	…	…	2020-10-05	NA	…	…	…	…	Protective mask use in all public spaces on mandatory basis (enforced by law)–partially relaxed measure
	MasksVoluntaryAllSpacesPartial	2020-07-09	NA	…	…	2020-07-31	2020-10-05	2020-08-14	NA	…	…	Protective mask use in all public spaces on voluntary basis (general recommendation not enforced)–partially relaxed measure
	MasksVoluntaryClosedSpaces	…	…	2020-09-18	NA	…	…	…	…	2021-01-07	NA	Protective mask use in closed public spaces/transport on voluntary basis (general recommendation not enforced)
	MasksVoluntaryClosedSpacesPartial	…	…	2020-08-13	2020-09-17	…	…	…	…	…	…	Protective mask use in closedpublic spaces/transport on mandatory basis (enforced by law)–partially relaxed measure
	Teleworking 1	2020-03-13	2020-06-14	2020-03-18	2020-08-01	…	…	2020-03-10	NA	2020-03-16	NA	Teleworking recommendation
	Teleworking 2	2020-12-16	NA	…	…	…	…	…	…	…	…	Teleworking recommendation
	TeleworkingPartial	2020-06-15	2020-12-15	2020-08-13	NA	…	…	…	…	…	…	Teleworking recommendation–partially relaxed measure
	WorkplaceClosures	2020-03-13	2020-05-10	…	…	…	…	…	…	…	…	Closures of workplaces –partially relaxed measure
	AdaptationOfWorkplace	2020-05-08	2020-05-19	2020-03-16	NA	…	…	…	…	2020-07-08	NA	Adaptation of workplaces (e.g. to reduce risk of transmission)
	AdaptationOfWorkplacePartial	2020-05-20	NA	…	…	…	…	…	…	2020-03-25	2020-07-07	Adaptation of workplaces (e.g. to reduce risk of transmission)–partially relaxed measure
	StayHomeRiskG	2020-03-14	NA	2020-03-16	2020-06-22	2020-03-16	NA	2020-03-12	2020-06-01	2020-04-01	2020-10-22	Stay-at-home recommendations for risk groups or vulnerable populations (such as the elderly, people with underlying health conditions, physically disabled people, etc.)
	StayHomeRiskGPartial	…	…	2020-06-23	NA	…	…	…	…	…	…	Stay-at-home recommendations for risk groups or vulnerable populations (such as the elderly, people with underlying health conditions, physically disabled people, etc.)-partially relaxed
	StayHomeGen	…	…	…	…	…	…	2020-11-09	2021-01-03	…	…	Stay-at-home recommendations for the general population (which are voluntary or not enforced)
	Table compiled from response measures noted by the European Centre for Disease Control as of 2021-04-07
	https://www.ecdc.europa.eu/en/publications-data/download-data-response-measures-covid-19
